# Cognitively healthy centenarians are characterized by lower frequencies of six disease-associated *HLA* alleles

**DOI:** 10.1101/2025.03.30.25324899

**Authors:** D. Álvarez Sirvent, N. Tesi, M. Hulsman, A.N. Salazar, N.M. van Schoor, M. Huisman, Y. Pijnenburg, W.M. van der Flier, E.M.M. Strijbis, B.M.J. Uitdehaag, M.J.T. Reinders, S. van der Lee, H. Holstege

## Abstract

**Background:** Human leukocyte antigen (*HLA*) genes are key regulators of immune function and have been implicated in susceptibility to various diseases. However, their role in healthy longevity remains unclear. Here, we investigate the relationship between disease-associated *HLA* alleles and the likelihood of becoming a cognitively healthy centenarian (CHC).

**Methods:** We imputed *HLA* genotypes using genetic data from 3,634 individuals, including 354 CHCs from the Dutch 100-plus Study and 3,269 middle-aged healthy individuals from multiple Dutch cohorts. We examined associations between 59 *HLA* alleles previously linked to 12 diseases—including Alzheimer’s disease (AD), ten autoimmune disorders, and SARS-CoV-2—and the likelihood of becoming a CHC. Logistic regression models were used to estimate odds ratios (ORs), adjusting for population structure. We then calculated centenarian effect ratios (CERs) to compare the effect sizes of *HLA* alleles on the chance of becoming a CHC relative to their known effects on disease susceptibility, assessing the directions of potential pleiotropic effects.

**Results:** While the genomes of CHCs were not enriched with any specific *HLA* alleles, six alleles reduced the likelihood of becoming a CHC (ORs=0.59–0.74, FDR<0.1). These alleles clustered into three haplotypes based on linkage disequilibrium: a class II haplotype (*HLA- DRB1*01:01*, *HLA-DQA1*01:01*, *HLA-DQB1*05:01*), a class I haplotype (*HLA-C*03:04*, *HLA-B*40:01*), and an independent class I allele (*HLA-A*02:01*). We identified both synergistic and antagonistic pleiotropic relationships between autoimmune disease-associated *HLA* alleles and becoming a CHC, with similar magnitudes of effect sizes. *HLA* alleles associated with increased risk of AD consistently exhibited synergistic pleiotropies, with a 5- to 10-fold larger effect on decreased likelihood of healthy longevity.

**Conclusions:** Our findings highlight a complex interplay between *HLA* alleles associated with autoimmune disease susceptibility and healthy longevity. The strongly increased effect sizes and synergistic pleiotropic relationships between the likelihood of becoming a cognitively healthy centenarian and *HLA* alleles previously associated with AD, highlight the involvement of immune-related mechanisms in longevity and neurodegeneration. Further studies, employing Next-Generation-Sequencing and Long-Read-Sequencing, preferably in diverse populations, are needed to map our findings to the full genetic resolution of the *HLA* region.
