## Additional table 1. for "Cognitively healthy centenarians are characterized by lower frequencies of six disease-associated *HLA* alleles"

Allele	Freq.study	Freq. CHC	Freq. Controls	OR CHCs	OR_CHC_UpperCI	OR_CHC_LowerCI	p-value_CHC	FDR_CHC	Disease	CER	CER_lowerCI	CER_upperCI	p-value_CER	FDR_CER	Freq.literature	OR_literature	OR_literature_LowerCI	OR_literature_UpperCI	p-value_literature
A*02:01	0,294475138	0,255681818	0,298653611	0,736203065	0,905038476	0,598863991	0,003647096	0,071726219	AD	10,3606801	2,942169477	32,91624511	0,006	0,093936842	0,281	1,03	1,01	1,05	0,0036
DQB1*05:01	0,123545706	0,086894587	0,127493096	0,626578201	0,856587916	0,458330353	0,003386069	0,071726219	AD	8,022832514	2,538227361	18,58723886	0,0022	0,093936842	0,128	1,06	1,03	1,09	6,6e-05
DQA1*01:01	0,112126246	0,080736544	0,115526235	0,639486212	0,887761746	0,460644557	0,007555259	0,089152057	AD	7,672877917	1,988177269	18,38010315	0,0066	0,093936842	0,117	1,06	1,03	1,09	0,00027
DRB1*01:01	0,106117715	0,074850299	0,109470305	0,629925988	0,894707665	0,443504359	0,009838409	0,096744356	AD	5,362790681	1,342452794	11,76065943	0,0088	0,093936842	0,102	1,09	1,05	1,13	2,6e-06
B*57:01	0,031701104	0,023460411	0,032581454	0,710239566	1,18537993	0,425551529	0,190449281	0,702281724	AD	3,278582776	-1,870759622	12,10806872	0,1972	0,680701754	0,031	1,11	1,04	1,18	0,00076
DRB1*04:04	0,032328211	0,041916168	0,031300161	1,374412388	2,077620558	0,909217713	0,131411841	0,626700077	AD	2,48781896	-0,749878258	7,642606091	0,1346	0,635254902	0,032	0,88	0,82	0,94	0,00013
C*04:01	0,115352697	0,08974359	0,118106618	0,72422983	1,004576457	0,52211939	0,053279378	0,39293541	ATD	2,331176565	-0,100509779	4,900049105	0,0586	0,454736	0,072050756	1,148440575	1,113035484	1,183845665	1,37871e-18
B*35:01	0,070336824	0,051319648	0,072368421	0,644181807	0,99325111	0,417789818	0,046519091	0,392089479	ATD	2,285159023	0,04696341	4,681801503	0,0442	0,372817391	0,041960393	1,212213467	1,165640323	1,258786611	9,44457e-23
A*02:01	0,294475138	0,255681818	0,298653611	0,736203065	0,905038476	0,598863991	0,003647096	0,071726219	Psoriasis	1,696831803	0,551076243	2,981666723	0,0046	0,093936842	0,261593171	1,197795759	1,153311924	1,242279593	1,64419999999999e-21
C*03:04	0,109128631	0,081196581	0,112132353	0,596414919	0,826517921	0,430372708	0,001905756	0,071726219	PMR-GCA	1,679804337	0,602210033	2,981557509	0,0014	0,093936842	0,070094132	1,360246591	1,254536387	1,465956794	8,52994e-15
B*40:01	0,070195301	0,048387097	0,072525063	0,588400022	0,866868557	0,399385331	0,007303662	0,089152057	PMR-GCA	1,592886135	0,411824677	2,97798272	0,007	0,093936842	0,052641559	1,395074753	1,274741631	1,515407874	3,85932e-14
B*27:05	0,037220492	0,048387097	0,036027569	1,412300165	2,065703719	0,965574945	0,075169241	0,479719064	ATD	1,591886536	-0,153709297	3,498123676	0,0734	0,5044	0,03883468	0,805041057	0,769664977	0,840417137	3,93251e-22
B*44:03	0,038352675	0,046920821	0,037437343	1,32868436	1,935517376	0,912108644	0,138691368	0,626700077	ATD	1,495504631	-0,495238303	3,613075385	0,1426	0,635254902	0,054715673	0,826935152	0,78986924	0,864001065	9,62554e-17
C*01:02	0,026417704	0,032763533	0,025735294	1,330675578	2,078242614	0,852016739	0,20913532	0,72582258	ATD	1,398464735	-0,852055615	3,69392798	0,2	0,680701754	0,031889945	0,815229182	0,776024354	0,85443401	8,36348e-17
C*03:04	0,109128631	0,081196581	0,112132353	0,596414919	0,826517921	0,430372708	0,001905756	0,071726219	T1D	1,390632088	0,498946829	2,400966776	0,0018	0,093936842	0,070094132	1,450115198	1,329712829	1,570517567	1,73887e-18
DQA1*01:01	0,112126246	0,080736544	0,115526235	0,639486212	0,887761746	0,460644557	0,007555259	0,089152057	AS	1,389164893	0,364113239	2,698789869	0,0064	0,093936842	0,113498146	1,379665392	1,248479246	1,510851538	3,26351e-11
DQA1*01:03	0,077657807	0,086402266	0,076710647	1,147189749	1,521578238	0,864920573	0,340627046	0,757881019	ATD	1,387401165	-1,505030822	4,689802983	0,348	0,74189011	0,058473042	0,905767163	0,876586497	0,934947829	1,72859e-09
A*02:01	0,294475138	0,255681818	0,298653611	0,736203065	0,905038476	0,598863991	0,003647096	0,071726219	CD	1,383733555	0,438509981	2,640439604	0,0036	0,093936842	0,261593171	1,247723886	1,162156928	1,333290843	2,52564e-10
DRB1*01:01	0,106117715	0,074850299	0,109470305	0,629925988	0,894707665	0,443504359	0,009838409	0,096744356	AS	1,322965744	0,296684798	2,672469893	0,0092	0,093936842	0,07775428	1,41811851	1,256751145	1,579485875	1,77498e-09
DQB1*03:02	0,110803324	0,121082621	0,109696226	1,138830325	1,4948674	0,867591673	0,348936719	0,757881019	AD	1,233874987	-1,418981999	4,127336828	0,3602	0,759552174	0,097	0,9	0,87	0,93	9,8e-09
DQA1*01:03	0,077657807	0,086402266	0,076710647	1,147189749	1,521578238	0,864920573	0,340627046	0,757881019	Asthma	1,109878319	-1,244782068	3,480204315	0,3318	0,74189011	0,058473042	0,883626338	0,861833745	0,905418932	8,15211e-23
DPB1*11:01	0,013228258	0,018786127	0,012628625	1,569871933	2,836521428	0,86884515	0,135122069	0,626700077	Psoriasis	1,08887891	-0,320605419	2,662469273	0,134	0,635254902	0,024075082	0,66088066	0,591240043	0,730521277	1,32019e-14
DQB1*06:03	0,07534626	0,084045584	0,074409328	1,148816933	1,530408002	0,862371567	0,343079768	0,757881019	Asthma	0,913069279	-1,023584709	2,876599248	0,3362	0,74189011	0,039288357	0,859038963	0,83099835	0,887079575	7,28924999999999e-20
DQA1*01:03	0,077657807	0,086402266	0,076710647	1,147189749	1,521578238	0,864920573	0,340627046	0,757881019	RA	0,773746566	-0,819423793	2,619871074	0,3314	0,74189011	0,058473042	0,837387795	0,788630288	0,886145303	2,3169e-09
DQA1*05:05	0,111572536	0,128895184	0,109696226	1,240062265	1,579471448	0,973587982	0,081308316	0,479719064	RA	0,748466246	-0,085828675	1,726206409	0,0794	0,5044	0,033872161	0,750159071	0,68582999	0,814488152	5,01509e-11
B*07:02	0,149872629	0,126099707	0,152412281	0,778429696	1,103365463	0,549185933	0,159330528	0,626700077	MS	0,721745142	-0,280389816	1,800929228	0,1574	0,635254902	0,144265533	1,414877564	1,30357124	1,526183888	5,30864e-18
DQB1*02:02	0,065512465	0,074074074	0,064590365	1,191753915	1,613870525	0,880044199	0,256800261	0,757881019	RA	0,703993789	-0,514314639	2,023740402	0,2474	0,74189011	0,073823583	0,779434206	0,727378133	0,831490278	2,61272e-13
DRB1*04:04	0,032328211	0,041916168	0,031300161	1,374412388	2,077620558	0,909217713	0,131411841	0,626700077	UC	0,703864261	-0,224860108	1,719349184	0,1368	0,635254902	0,042277966	0,636462996	0,565898751	0,707027241	1,37473e-15
B*18:01	0,033823946	0,039589443	0,03320802	1,224366359	1,858020759	0,806811751	0,341483976	0,757881019	Psoriasis	0,696925662	-0,763784742	2,297602721	0,341	0,74189011	0,035066842	0,747925429	0,680517393	0,815333465	2,67642e-10
DRB1*13:01	0,076109017	0,082335329	0,075441413	1,108432719	1,49131136	0,823854176	0,496474058	0,836913412	ATD	0,638423414	-1,286147957	2,611566293	0,4904	0,864887273	0,050406913	0,851077573	0,818779587	0,883375558	8,21434e-17
DRB1*13:01	0,076109017	0,082335329	0,075441413	1,108432719	1,49131136	0,823854176	0,496474058	0,836913412	Asthma	0,624477882	-1,198439849	2,438128221	0,51	0,880591304	0,050406913	0,848018354	0,82348386	0,872552848	5,84266999999999e-29
DQB1*06:03	0,07534626	0,084045584	0,074409328	1,148816933	1,530408002	0,862371567	0,343079768	0,757881019	RA	0,541414759	-0,621160024	1,792219571	0,347	0,74189011	0,039288357	0,773955423	0,713524581	0,834386265	1,25698e-10
DPB1*02:01	0,119476499	0,111271676	0,120361709	0,94087819	1,20870137	0,732399077	0,633468194	0,946742148	ATD	0,521818314	-1,613948076	2,751725837	0,6298	0,968107317	0,115958467	1,123880018	1,096521182	1,151238854	5,27893e-21
DQB1*03:02	0,110803324	0,121082621	0,109696226	1,138830325	1,4948674	0,867591673	0,348936719	0,757881019	UC	0,487767349	-0,522417186	1,594246395	0,339	0,74189011	0,077824076	0,766037619	0,706322596	0,825752641	2,06701e-11
A*01:01	0,174861878	0,183238636	0,173959608	0,790981606	1,094907438	0,571419903	0,157525185	0,626700077	Psoriasis	0,48078557	-0,177099676	1,16405782	0,1648	0,635254902	0,191110506	1,628571093	1,537366095	1,71977609	2,53700999999999e-65
DQA1*01:03	0,077657807	0,086402266	0,076710647	1,147189749	1,521578238	0,864920573	0,340627046	0,757881019	T1D	0,465418645	-0,525223832	1,563775252	0,342	0,74189011	0,058473042	0,744504785	0,671702372	0,817307198	3,34689e-09
DRB1*11:01	0,067410844	0,073353293	0,066773676	1,15101402	1,589013215	0,833745914	0,392638486	0,757881019	RA	0,458850911	-0,611762845	1,590046685	0,392	0,768609524	0,041335716	0,736009686	0,67928171	0,792737662	6,46183e-15
DQB1*02:02	0,065512465	0,074074074	0,064590365	1,191753915	1,613870525	0,880044199	0,256800261	0,757881019	PMR-GCA	0,451166326	-0,309641478	1,31850057	0,2454	0,74189011	0,073823583	0,67785085	0,607649607	0,748052094	1,85582e-13
DPB1*04:01	0,424570785	0,437861272	0,423136888	1,093228916	1,313101556	0,910172909	0,340417131	0,757881019	CD	0,443099291	-0,477875233	1,423362891	0,3404	0,74189011	0,430760873	0,817778305	0,777510018	0,858046592	1,17249e-15
B*08:01	0,136003397	0,162756598	0,133145363	1,224831066	1,848917882	0,811399551	0,334412194	0,757881019	MS	0,418945069	-0,450681438	1,377612717	0,3362	0,74189011	0,141720294	0,616263899	0,520650752	0,711877046	9,63515e-10
B*08:01	0,136003397	0,162756598	0,133145363	1,224831066	1,848917882	0,811399551	0,334412194	0,757881019	Psoriasis	0,382969308	-0,393852744	1,161354505	0,3282	0,74189011	0,141720294	0,588867546	0,538437942	0,63929715	8,29140999999999e-34
DRB1*13:01	0,076109017	0,082335329	0,075441413	1,108432719	1,49131136	0,823854176	0,496474058	0,836913412	RA	0,38296475	-0,72173625	1,535990289	0,5078	0,880591304	0,050406913	0,764283871	0,711639784	0,816927958	2,0222e-14
DQA1*05:05	0,111572536	0,128895184	0,109696226	1,240062265	1,579471448	0,973587982	0,081308316	0,479719064	T1D	0,382458502	-0,048283837	0,87099313	0,0806	0,5044	0,033872161	0,569740093	0,485307118	0,654173067	1,00299e-13
B*44:03	0,038352675	0,046920821	0,037437343	1,32868436	1,935517376	0,912108644	0,138691368	0,626700077	Psoriasis	0,373444797	-0,114909838	0,869291189	0,1368	0,635254902	0,054715673	0,467201798	0,428861704	0,505541891	8,04481e-74
C*07:01	0,172060858	0,200854701	0,168964461	1,133364239	1,527274573	0,841050143	0,410742695	0,757881019	Psoriasis	0,342961121	-0,455430269	1,178854659	0,3982	0,768609524	0,166817892	0,694177214	0,649160821	0,739193606	2,65253999999999e-28
DPB1*01:01	0,071488883	0,072254335	0,071406299	0,859670756	1,21287551	0,609323713	0,389226283	0,757881019	CD	0,339572372	-0,426365153	1,12233662	0,3892	0,768609524	0,056369846	1,560931877	1,444168865	1,677694889	1,87381999999999e-31
B*57:01	0,031701104	0,023460411	0,032581454	0,710239566	1,18537993	0,425551529	0,190449281	0,702281724	Psoriasis	0,309022074	-0,152947176	0,776080896	0,1888	0,678281481	0,038503148	3,025910385	2,852197711	3,199623059	2,22507e-302
DQA1*03:01	0,101882614	0,104815864	0,101564897	1,034464439	1,375487441	0,777990873	0,815693374	0,9484505	AD	0,290764035	-2,253865437	2,923681528	0,8106	0,968107317	0,091	0,89	0,86	0,92	7,8e-10
DQB1*06:03	0,07534626	0,084045584	0,074409328	1,148816933	1,530408002	0,862371567	0,343079768	0,757881019	CD	0,255634161	-0,288355542	0,845464349	0,341	0,74189011	0,039288357	0,581176954	0,486133298	0,676220611	7,80623e-11
C*16:01	0,026417704	0,02991453	0,026041667	1,215339461	1,934831324	0,763399882	0,411054112	0,757881019	Psoriasis	0,246387296	-0,345490498	0,847731721	0,4134	0,768609524	0,0424606	0,453150037	0,41245479	0,493845285	7,2324e-67
DQA1*01:03	0,077657807	0,086402266	0,076710647	1,147189749	1,521578238	0,864920573	0,340627046	0,757881019	CD	0,244519412	-0,260206528	0,777010616	0,3408	0,74189011	0,058473042	0,570311829	0,494008919	0,646614738	1,92299e-16
DQB1*03:03	0,046952909	0,03988604	0,047714023	0,842311075	1,248928825	0,568077165	0,393156114	0,757881019	Psoriasis	0,244345623	-0,32620189	0,808107242	0,3848	0,768609524	0,034514287	2,018405816	1,88008164	2,156729993	9,83287e-90
DQA1*05:05	0,111572536	0,128895184	0,109696226	1,240062265	1,579471448	0,973587982	0,081308316	0,479719064	CD	0,232331343	-0,023580676	0,523920485	0,0738	0,5044	0,033872161	0,396096267	0,308683287	0,483509246	1,95101e-16
C*07:02	0,164315353	0,14957265	0,165900735	0,928923707	1,267408292	0,680837626	0,641859083	0,946742148	MS	0,231271522	-0,777279878	1,251392655	0,6526	0,968107317	0,151634863	1,375472076	1,263308105	1,487636047	1,82391e-14
DQB1*02:01	0,14099723	0,163817664	0,138539429	1,074116154	1,517292783	0,760384235	0,68497242	0,9484505	Psoriasis	0,230374606	-0,905789799	1,368034824	0,7078	0,968107317	0,112886265	0,733185896	0,685155562	0,781216229	1,60473999999999e-20
C*05:01	0,06473029	0,064102564	0,064797794	0,986718344	1,360755465	0,715494529	0,935015883	0,980395116	Asthma	0,211611075	-5,280718268	5,532178634	0,9202	0,983	0,104136131	1,065223887	1,043859033	1,086588742	6,64058e-10
DQA1*05:01	0,141057586	0,162889518	0,138692851	1,063141564	1,501131767	0,752945217	0,72794793	0,9484505	Psoriasis	0,206743983	-0,984214379	1,411839516	0,729	0,968107317	0,058645207	0,74367215	0,685556283	0,801788016	1,10332e-13
C*03:03	0,068049793	0,06980057	0,06786152	1,049040556	1,428642215	0,770302094	0,76125864	0,9484505	ATD	0,204120226	-1,158003173	1,558707861	0,7546	0,968107317	0,042650213	0,790928268	0,757124184	0,824732353	5,53239e-27
B*15:01	0,093263515	0,096774194	0,092888471	1,042987599	1,391765178	0,781613988	0,774908121	0,9484505	ATD	0,181510875	-1,081785669	1,416354608	0,7688	0,968107317	0,060457585	0,793038903	0,76462838	0,821449427	7,04464999999999e-37
DRB1*13:01	0,076109017	0,082335329	0,075441413	1,108432719	1,49131136	0,823854176	0,496474058	0,836913412	CD	0,180017018	-0,336552962	0,742497867	0,4808	0,85573578	0,050406913	0,564466636	0,481327407	0,647605866	2,73887e-14
A*29:02	0,024171271	0,025568182	0,024020808	1,113765373	1,842325088	0,673319445	0,674768894	0,9484505	Psoriasis	0,171651223	-0,620853013	0,989907684	0,674	0,968107317	0,041175184	0,533814969	0,485351403	0,582278535	7,77624e-42
DQB1*03:01	0,158864266	0,16951567	0,157717091	1,129326347	1,415666019	0,900903165	0,291485817	0,757881019	CD	0,165650557	-0,147367864	0,489390306	0,3034	0,74189011	0,110857518	0,479887297	0,42760803	0,532166565	7,74214999999999e-40
DQB1*06:02	0,143213296	0,12962963	0,144676281	0,892260074	1,259776573	0,631959712	0,517136084	0,847528582	MS	0,163232685	-0,336329408	0,652444398	0,535	0,887094017	0,093143208	2,010483017	1,831432455	2,189533578	2,60182999999999e-53
DQA1*05:01	0,141057586	0,162889518	0,138692851	1,063141564	1,501131767	0,752945217	0,72794793	0,9484505	T1D	0,153415078	-0,733300025	1,072886292	0,7328	0,968107317	0,058645207	0,670922264	0,600798167	0,741046361	7,20118e-14
DRB1*15:01	0,150043491	0,137724551	0,151364366	0,900800515	1,279690238	0,634092176	0,559742093	0,86907325	MS	0,133108558	-0,30623706	0,572325362	0,533	0,887094017	0,144541229	2,192097833	2,040877805	2,343317861	3,71942e-110
DPB1*03:01	0,106529693	0,105491329	0,106641721	0,974165183	1,304608767	0,72741946	0,860573255	0,976419655	CD	0,103558444	-1,116115264	1,35967047	0,8494	0,983	0,08289478	1,287561346	1,179759861	1,395362832	3,2828e-09
B*44:02	0,071752052	0,071847507	0,071741855	0,993375945	1,361135354	0,724979897	0,967010482	0,980395116	Asthma	0,087799767	-4,203991319	4,510756313	0,9514	0,983	0,100884785	1,078634619	1,056427862	1,100841376	5,75242e-13
DRB1*07:01	0,103073355	0,098802395	0,1035313	0,969680446	1,263879877	0,743963238	0,819847042	0,9484505	CD	0,084220386	-0,649378766	0,846738894	0,8152	0,968107317	0,143151118	1,441339659	1,315552563	1,567126755	2,20504e-16
C*05:01	0,06473029	0,064102564	0,064797794	0,986718344	1,360755465	0,715494529	0,935015883	0,980395116	ATD	0,073825289	-1,718580848	1,834194349	0,9306	0,983	0,104136131	1,198549409	1,167650949	1,229447869	3,86857e-43
DQA1*01:02	0,215946844	0,203966006	0,217244554	0,961997177	1,23152695	0,751456205	0,758506851	0,9484505	MS	0,066570955	-0,36022232	0,492681081	0,7658	0,968107317	0,210227722	1,789599765	1,678717023	1,900482508	1,07701e-75
DRB1*07:01	0,103073355	0,098802395	0,1035313	0,969680446	1,263879877	0,743963238	0,819847042	0,9484505	Psoriasis	0,060012746	-0,456430907	0,579455874	0,8046	0,968107317	0,143151118	1,670354702	1,589424012	1,751285391	1,12399e-95
B*44:02	0,071752052	0,071847507	0,071741855	0,993375945	1,361135354	0,724979897	0,967010482	0,980395116	ATD	0,054377209	-2,537922709	2,736477216	0,9634	0,983	0,100884785	1,130004935	1,099806005	1,160203865	3,14201e-19
DQA1*02:01	0,100359911	0,097733711	0,100644369	0,986197978	1,277814628	0,761132664	0,916252695	0,980395116	Psoriasis	0,045260988	-0,812756612	0,908892566	0,9182	0,983	0,055004165	1,359432047	1,276182821	1,442681273	8,52042e-23
C*08:02	0,017427386	0,017094017	0,017463235	1,007503979	1,82898833	0,554986738	0,980395116	0,980395116	Psoriasis	0,028817551	-2,288139197	2,514587474	0,9668	0,983	0,037852879	0,771495839	0,707609781	0,835381898	8,23309e-10
DRB1*04:01	0,093650333	0,094311377	0,093579454	1,005556394	1,379735732	0,732853138	0,972613856	0,980395116	MS	0,012646126	-0,732521187	0,746135412	0,983	0,983	0,112654773	0,645223184	0,578470562	0,711975807	1,03211e-16
DRB1*04:01	0,093650333	0,094311377	0,093579454	1,005556394	1,379735732	0,732853138	0,972613856	0,980395116	CD	0,011878887	-0,679079041	0,70760494	0,969	0,983	0,112654773	0,627219324	0,56108276	0,693355889	4,303e-18
C*06:02	0,083540802	0,084045584	0,08348652	0,989823164	1,314897952	0,745114779	0,943718259	0,980395116	Psoriasis	0,010230273	-0,276480291	0,291672712	0,954	0,983	0,088522691	2,717936629	2,607019918	2,828853339	2,22507e-302
DRB1*04:01	0,093650333	0,094311377	0,093579454	1,005556394	1,379735732	0,732853138	0,972613856	0,980395116	T1D	-0,007686373	-0,451374254	0,422538649	0,9668	0,983	0,112654773	2,056258358	1,931364433	2,181152282	1,06246e-119
DQA1*02:01	0,100359911	0,097733711	0,100644369	0,986197978	1,277814628	0,761132664	0,916252695	0,980395116	CD	-0,012360629	-0,246572626	0,222089564	0,913	0,983	0,055004165	0,324850891	0,270985415	0,378716366	2,62274999999999e-40
DRB1*04:01	0,093650333	0,094311377	0,093579454	1,005556394	1,379735732	0,732853138	0,972613856	0,980395116	RA	-0,012867914	-0,760100498	0,73021136	0,973	0,983	0,112654773	1,538190922	1,475720128	1,600661716	6,43146999999999e-96
DRB1*04:01	0,093650333	0,094311377	0,093579454	1,005556394	1,379735732	0,732853138	0,972613856	0,980395116	PMR-GCA	-0,014060953	-0,816616228	0,795184159	0,9804	0,983	0,112654773	1,483005838	1,392206611	1,573805066	1,74579999999999e-36
B*44:02	0,071752052	0,071847507	0,071741855	0,993375945	1,361135354	0,724979897	0,967010482	0,980395116	MS	-0,016086972	-0,811909852	0,771422169	0,9462	0,983	0,100884785	0,661572964	0,590136104	0,733009825	6,43056e-14
C*06:02	0,083540802	0,084045584	0,08348652	0,989823164	1,314897952	0,745114779	0,943718259	0,980395116	CD	-0,024775709	-0,729756848	0,681470196	0,9378	0,983	0,088522691	0,661752937	0,59614368	0,727362193	3,29555e-16
DRB1*04:01	0,093650333	0,094311377	0,093579454	1,005556394	1,379735732	0,732853138	0,972613856	0,980395116	Asthma	-0,027318377	-1,612409873	1,545539063	0,965	0,983	0,112654773	1,224865448	1,201472674	1,248258223	3,15051999999999e-96
DQA1*02:01	0,100359911	0,097733711	0,100644369	0,986197978	1,277814628	0,761132664	0,916252695	0,980395116	PMR-GCA	-0,02776355	-0,558418252	0,50940902	0,9116	0,983	0,055004165	0,606172912	0,539096412	0,673249412	7,52945e-19
DRB1*04:01	0,093650333	0,094311377	0,093579454	1,005556394	1,379735732	0,732853138	0,972613856	0,980395116	ATD	-0,029510994	-1,742399611	1,661837077	0,9682	0,983	0,112654773	1,206545117	1,176270583	1,23681965	1,06137e-48
B*44:02	0,071752052	0,071847507	0,071741855	0,993375945	1,361135354	0,724979897	0,967010482	0,980395116	Psoriasis	-0,031177423	-1,547470235	1,521915727	0,9758	0,983	0,100884785	0,808018762	0,763628765	0,85240876	2,84249e-14
DQA1*02:01	0,100359911	0,097733711	0,100644369	0,986197978	1,277814628	0,761132664	0,916252695	0,980395116	T1D	-0,038501712	-0,805632903	0,712453545	0,9304	0,983	0,055004165	0,696996423	0,617727717	0,776265129	4,93823e-10
B*15:01	0,093263515	0,096774194	0,092888471	1,042987599	1,391765178	0,781613988	0,774908121	0,9484505	Covid	-0,048540264	-0,457830465	0,325613103	0,7722	0,968107317	0,1598	2,38	1,329685155	3,430314845	3e-05
DQA1*02:01	0,100359911	0,097733711	0,100644369	0,986197978	1,277814628	0,761132664	0,916252695	0,980395116	RA	-0,055374889	-1,128627546	1,006993965	0,9064	0,983	0,055004165	0,778035598	0,724421414	0,831649782	9,42483e-13
DQA1*02:01	0,100359911	0,097733711	0,100644369	0,986197978	1,277814628	0,761132664	0,916252695	0,980395116	ATD	-0,060574777	-1,223127773	1,106519006	0,9072	0,983	0,055004165	0,794980256	0,764208128	0,825752383	3,35367999999999e-31
C*05:01	0,06473029	0,064102564	0,064797794	0,986718344	1,360755465	0,715494529	0,935015883	0,980395116	Psoriasis	-0,062087977	-1,613111759	1,473604945	0,9138	0,983	0,104136131	0,8062592	0,763312256	0,849206144	2,29861e-15
DQA1*03:01	0,101882614	0,104815864	0,101564897	1,034464439	1,375487441	0,777990873	0,815693374	0,9484505	PMR-GCA	-0,069889243	-0,691038156	0,54607682	0,8184	0,968107317	0,013085649	1,623885931	1,364002605	1,883769258	2,89144e-09
C*06:02	0,083540802	0,084045584	0,08348652	0,989823164	1,314897952	0,745114779	0,943718259	0,980395116	ATD	-0,072953625	-2,168167001	1,989928611	0,9288	0,983	0,088522691	0,869173951	0,843337442	0,89501046	2,34890999999999e-20
DQB1*02:01	0,14099723	0,163817664	0,138539429	1,074116154	1,517292783	0,760384235	0,68497242	0,9484505	CD	-0,07508834	-0,437045066	0,292337552	0,6894	0,968107317	0,112886265	2,591370795	2,399767326	2,782974263	1,43341999999999e-140
DRB1*07:01	0,103073355	0,098802395	0,1035313	0,969680446	1,263879877	0,743963238	0,819847042	0,9484505	T1D	-0,082090939	-0,807068755	0,622555071	0,8082	0,968107317	0,143151118	0,687250792	0,630604915	0,743896668	4,71543e-19
DRB1*07:01	0,103073355	0,098802395	0,1035313	0,969680446	1,263879877	0,743963238	0,819847042	0,9484505	PMR-GCA	-0,088722104	-0,888693544	0,691307785	0,8238	0,968589091	0,143151118	0,706788365	0,650869136	0,762707595	8,18703e-18
DRB1*03:01	0,145549435	0,169161677	0,143017657	1,04714644	1,488463761	0,736676092	0,797367223	0,9484505	T1D	-0,097748745	-0,888838702	0,650629108	0,7996	0,968107317	0,041521839	1,602072334	1,451870619	1,752274049	6,66997e-23
DQA1*01:02	0,215946844	0,203966006	0,217244554	0,961997177	1,23152695	0,751456205	0,758506851	0,9484505	T1D	-0,099777141	-0,730701301	0,549249161	0,748	0,968107317	0,210227722	0,678206815	0,638470488	0,717943143	1,40008e-38
DRB1*07:01	0,103073355	0,098802395	0,1035313	0,969680446	1,263879877	0,743963238	0,819847042	0,9484505	RA	-0,103440662	-1,009561467	0,781744681	0,8066	0,968107317	0,143151118	0,742564161	0,704114723	0,781013599	1,91796e-29
B*15:01	0,093263515	0,096774194	0,092888471	1,042987599	1,391765178	0,781613988	0,774908121	0,9484505	T1D	-0,105097886	-0,846155675	0,609504675	0,7716	0,968107317	0,060457585	1,492536468	1,364141914	1,620931022	7,20925999999999e-20
B*39:01	0,013869233	0,014662757	0,013784461	1,050593828	2,042930164	0,540276614	0,884345694	0,980395116	Psoriasis	-0,108214033	-1,648878426	1,465496996	0,8882	0,983	0,009013033	1,577895504	1,355618753	1,800172256	2,21121e-10
B*13:02	0,021086895	0,023460411	0,020833333	1,09197111	1,862431242	0,640238887	0,74669481	0,9484505	Psoriasis	-0,112065648	-0,78353371	0,576831514	0,7472	0,968107317	0,017411859	2,192659082	1,998394136	2,386924028	1,42187e-67
DQA1*01:02	0,215946844	0,203966006	0,217244554	0,961997177	1,23152695	0,751456205	0,758506851	0,9484505	AS	-0,117914878	-0,909440202	0,656213986	0,7516	0,968107317	0,210227722	0,71994965	0,65561613	0,78428317	5,71799e-13
C*02:02	0,050760719	0,056980057	0,050091912	1,17580472	1,65488714	0,835414516	0,353019804	0,757881019	AS	-0,1242539	-0,395607343	0,131513499	0,3434	0,74189011	0,03287989	3,681800872	3,224797928	4,138803817	4,02073e-94
DQA1*02:01	0,100359911	0,097733711	0,100644369	0,986197978	1,277814628	0,761132664	0,916252695	0,980395116	Asthma	-0,133136849	-2,71452778	2,419185741	0,9006	0,983	0,055004165	0,900873888	0,875539441	0,926208336	3,45553e-13
DQA1*05:01	0,141057586	0,162889518	0,138692851	1,063141564	1,501131767	0,752945217	0,72794793	0,9484505	CD	-0,1367328	-0,935282982	0,634334917	0,7488	0,968107317	0,058645207	1,564857867	1,446835035	1,682880699	2,66623999999999e-31
DQB1*03:03	0,046952909	0,03988604	0,047714023	0,842311075	1,248928825	0,568077165	0,393156114	0,757881019	CD	-0,137261429	-0,462980466	0,174208748	0,3908	0,768609524	0,034514287	0,286444064	0,231818013	0,341070116	8,67165999999999e-38
DRB1*03:01	0,145549435	0,169161677	0,143017657	1,04714644	1,488463761	0,736676092	0,797367223	0,9484505	CD	-0,146225518	-1,321221039	0,971111808	0,79	0,968107317	0,041521839	1,370331937	1,267012636	1,473651237	2,61408e-16
DQA1*01:02	0,215946844	0,203966006	0,217244554	0,961997177	1,23152695	0,751456205	0,758506851	0,9484505	CD	-0,164197709	-1,285328403	0,902499743	0,7466	0,968107317	0,210227722	0,789813845	0,733874048	0,845753643	6,58689e-11
DQB1*03:02	0,110803324	0,121082621	0,109696226	1,138830325	1,4948674	0,867591673	0,348936719	0,757881019	T1D	-0,165289112	-0,520950011	0,176782142	0,3424	0,74189011	0,077824076	2,195722172	2,051069049	2,340375294	4,30335999999999e-121
DQB1*02:01	0,14099723	0,163817664	0,138539429	1,074116154	1,517292783	0,760384235	0,68497242	0,9484505	T1D	-0,167393559	-1,001096252	0,656432427	0,691	0,968107317	0,112886265	1,532845788	1,403047656	1,66264392	4,76676e-23
DPB1*03:01	0,106529693	0,105491329	0,106641721	0,974165183	1,304608767	0,72741946	0,860573255	0,976419655	ATD	-0,17035632	-2,136228884	1,752384166	0,848	0,983	0,08289478	0,857576407	0,832096405	0,883056408	3,84895e-24
DQA1*01:02	0,215946844	0,203966006	0,217244554	0,961997177	1,23152695	0,751456205	0,758506851	0,9484505	PMR-GCA	-0,171610265	-1,305030566	0,920322044	0,7654	0,968107317	0,210227722	0,79790479	0,755213628	0,840595951	1,33546e-16
C*07:02	0,164315353	0,14957265	0,165900735	0,928923707	1,267408292	0,680837626	0,641859083	0,946742148	AS	-0,172340151	-0,929771781	0,551333817	0,6342	0,968107317	0,151634863	0,651935923	0,579960319	0,723911526	3,07895e-14
DRB1*15:01	0,150043491	0,137724551	0,151364366	0,900800515	1,279690238	0,634092176	0,559742093	0,86907325	T1D	-0,179316574	-0,786842573	0,418215393	0,5588	0,898171901	0,144541229	0,558439496	0,518049823	0,598829168	3,73679e-56
DPB1*02:01	0,119476499	0,111271676	0,120361709	0,94087819	1,20870137	0,732399077	0,633468194	0,946742148	CD	-0,181631107	-0,980430213	0,582521622	0,6338	0,968107317	0,115958467	0,714963347	0,653712695	0,776214	1,63818e-14
B*27:05	0,037220492	0,048387097	0,036027569	1,412300165	2,065703719	0,965574945	0,075169241	0,479719064	AS	-0,183714372	-0,392292186	0,020799979	0,0764	0,5044	0,03883468	6,547681385	5,940915609	7,154447162	2,22507e-302
DRB1*07:01	0,103073355	0,098802395	0,1035313	0,969680446	1,263879877	0,743963238	0,819847042	0,9484505	ATD	-0,190561864	-1,854611281	1,444744912	0,7972	0,968107317	0,143151118	0,850808675	0,826375219	0,87524213	2,83230999999999e-28
DQB1*06:02	0,143213296	0,12962963	0,144676281	0,892260074	1,259776573	0,631959712	0,517136084	0,847528582	T1D	-0,197702144	-0,810403674	0,402286794	0,522	0,880591304	0,093143208	0,561797957	0,510840141	0,612755774	1,23729e-35
C*01:02	0,026417704	0,032763533	0,025735294	1,330675578	2,078242614	0,852016739	0,20913532	0,72582258	AS	-0,213750204	-0,55407859	0,117976426	0,2076	0,694386207	0,031889945	3,805871478	3,331424384	4,280318571	4,88200999999999e-98
DQA1*01:02	0,215946844	0,203966006	0,217244554	0,961997177	1,23152695	0,751456205	0,758506851	0,9484505	ATD	-0,218191133	-1,643727095	1,137577889	0,7778	0,968107317	0,210227722	0,837304061	0,820421901	0,854186221	9,22045e-67
DQA1*01:02	0,215946844	0,203966006	0,217244554	0,961997177	1,23152695	0,751456205	0,758506851	0,9484505	RA	-0,226414151	-1,723299197	1,178704055	0,7538	0,968107317	0,210227722	0,842721284	0,812961997	0,87248057	2,14918e-21
B*08:01	0,136003397	0,162756598	0,133145363	1,224831066	1,848917882	0,811399551	0,334412194	0,757881019	CD	-0,240331967	-0,732739244	0,259032543	0,334	0,74189011	0,141720294	2,325290552	2,061698964	2,588882141	3,23805e-48
DQB1*03:02	0,110803324	0,121082621	0,109696226	1,138830325	1,4948674	0,867591673	0,348936719	0,757881019	PMR-GCA	-0,240636948	-0,748180351	0,266374405	0,3474	0,74189011	0,077824076	1,716418753	1,602238458	1,830599048	4,78241e-57
DRB1*13:02	0,05885764	0,056886228	0,059069021	0,940820902	1,340970888	0,660076946	0,735833394	0,9484505	ATD	-0,248562614	-1,742983498	1,235510333	0,73	0,968107317	0,038258861	0,782375089	0,747766539	0,816983639	1,53134e-27
DRB1*13:02	0,05885764	0,056886228	0,059069021	0,940820902	1,340970888	0,660076946	0,735833394	0,9484505	RA	-0,260588587	-1,876399148	1,349153445	0,7536	0,968107317	0,038258861	0,79128664	0,729381596	0,853191684	4,49404e-09
B*37:01	0,019671667	0,023460411	0,019266917	1,23323978	2,106827499	0,721881766	0,442920035	0,768596532	Psoriasis	-0,261501786	-0,946835698	0,416616142	0,4478	0,81371215	0,013552122	2,229316419	2,00501455	2,453618288	5,54506e-55
A*01:01	0,174861878	0,183238636	0,173959608	0,790981606	1,094907438	0,571419903	0,157525185	0,626700077	CD	-0,272711119	-0,650571899	0,105708775	0,165	0,635254902	0,191110506	0,423241221	0,385220328	0,461262114	1,61111e-78
DRB1*15:01	0,150043491	0,137724551	0,151364366	0,900800515	1,279690238	0,634092176	0,559742093	0,86907325	AS	-0,274997235	-1,259640475	0,643601759	0,5578	0,898171901	0,144541229	0,683929799	0,609529234	0,758330363	7,65512e-12
DRB1*03:01	0,145549435	0,169161677	0,143017657	1,04714644	1,488463761	0,736676092	0,797367223	0,9484505	ATD	-0,293834156	-2,666749498	2,031817197	0,8086	0,968107317	0,041521839	1,169744092	1,124009344	1,21547884	3,85635e-15
C*07:01	0,172060858	0,200854701	0,168964461	1,133364239	1,527274573	0,841050143	0,410742695	0,757881019	CD	-0,298684714	-1,040956481	0,411734903	0,4136	0,768609524	0,166817892	1,520651711	1,385048933	1,656254489	3,18767999999999e-20
A*03:01	0,170165746	0,161931818	0,171052632	1,114943219	1,471816792	0,844601304	0,442517625	0,768596532	CD	-0,33110014	-1,222229086	0,51576338	0,4488	0,81371215	0,140459306	1,389038804	1,27819973	1,499877878	6,94076e-16
C*16:01	0,026417704	0,02991453	0,026041667	1,215339461	1,934831324	0,763399882	0,411054112	0,757881019	CD	-0,356725162	-1,259415796	0,513652449	0,4104	0,768609524	0,0424606	1,727551348	1,485194966	1,96990773	2,20412e-14
DRB1*04:04	0,032328211	0,041916168	0,031300161	1,374412388	2,077620558	0,909217713	0,131411841	0,626700077	PMR-GCA	-0,363367666	-0,836569561	0,120992787	0,1398	0,635254902	0,042277966	2,399400705	2,20662719	2,59217422	3,79436e-101
DPB1*03:01	0,106529693	0,105491329	0,106641721	0,974165183	1,304608767	0,72741946	0,860573255	0,976419655	Asthma	-0,373573065	-4,83903109	3,926193713	0,8704	0,983	0,08289478	0,932333216	0,911550502	0,953115931	7,23599e-10
DRB1*15:01	0,150043491	0,137724551	0,151364366	0,900800515	1,279690238	0,634092176	0,559742093	0,86907325	PMR-GCA	-0,385112708	-1,736441545	0,937626216	0,5702	0,899339837	0,144541229	0,762406806	0,713351356	0,811462255	1,41506e-16
DQB1*02:02	0,065512465	0,074074074	0,064590365	1,191753915	1,613870525	0,880044199	0,256800261	0,757881019	CD	-0,389998711	-1,134791466	0,302103723	0,259	0,74189011	0,073823583	1,568017371	1,393456206	1,742578535	2,3872e-15
B*08:01	0,136003397	0,162756598	0,133145363	1,224831066	1,848917882	0,811399551	0,334412194	0,757881019	T1D	-0,391860943	-1,234250245	0,412915389	0,328	0,74189011	0,141720294	1,677891591	1,484317332	1,87146585	1,46132e-18
B*15:01	0,093263515	0,096774194	0,092888471	1,042987599	1,391765178	0,781613988	0,774908121	0,9484505	Asthma	-0,393398258	-3,151454784	2,349689891	0,7818	0,968107317	0,060457585	1,112922012	1,084588754	1,141255271	1,76603e-16
B*57:01	0,031701104	0,023460411	0,032581454	0,710239566	1,18537993	0,425551529	0,190449281	0,702281724	CD	-0,398158756	-1,01315301	0,210535134	0,2	0,680701754	0,038503148	0,423442308	0,354966707	0,491917909	2,10902e-25
DQB1*06:04	0,050831025	0,047008547	0,051242712	0,889081046	1,295710548	0,610063033	0,540650354	0,862118132	ATD	-0,411080201	-1,758734186	0,937088621	0,549	0,898171901	0,023210771	0,751266372	0,708340574	0,79419217	1,0135e-22
C*07:02	0,164315353	0,14957265	0,165900735	0,928923707	1,267408292	0,680837626	0,641859083	0,946742148	Psoriasis	-0,412292773	-2,259204645	1,353879723	0,647	0,968107317	0,151634863	0,836251394	0,795892999	0,87660979	3,79902e-13
DQB1*03:02	0,110803324	0,121082621	0,109696226	1,138830325	1,4948674	0,867591673	0,348936719	0,757881019	RA	-0,415735394	-1,301502977	0,444502986	0,346	0,74189011	0,077824076	1,367115437	1,301938154	1,432292721	7,97465e-38
DQB1*02:01	0,14099723	0,163817664	0,138539429	1,074116154	1,517292783	0,760384235	0,68497242	0,9484505	ATD	-0,428579126	-2,528906083	1,652166053	0,6926	0,968107317	0,112886265	1,181548658	1,143358217	1,219739099	4,68095e-24
C*07:01	0,172060858	0,200854701	0,168964461	1,133364239	1,527274573	0,841050143	0,410742695	0,757881019	T1D	-0,430888732	-1,53670783	0,603693675	0,416	0,768609524	0,166817892	1,337149354	1,222879298	1,45141941	2,67069e-11
DRB1*15:01	0,150043491	0,137724551	0,151364366	0,900800515	1,279690238	0,634092176	0,559742093	0,86907325	RA	-0,43634129	-1,96935654	1,065315403	0,5602	0,898171901	0,144541229	0,787079515	0,753575681	0,820583349	2,92553e-28
B*08:01	0,136003397	0,162756598	0,133145363	1,224831066	1,848917882	0,811399551	0,334412194	0,757881019	PMR-GCA	-0,460598563	-1,472556193	0,480937622	0,3406	0,74189011	0,141720294	1,55317776	1,376259382	1,730096138	3,55596e-14
B*08:01	0,136003397	0,162756598	0,133145363	1,224831066	1,848917882	0,811399551	0,334412194	0,757881019	RA	-0,470100878	-1,450714501	0,472294472	0,326	0,74189011	0,141720294	1,53941581	1,422316144	1,656515476	1,05137e-28
B*44:03	0,038352675	0,046920821	0,037437343	1,32868436	1,935517376	0,912108644	0,138691368	0,626700077	CD	-0,48436203	-1,19061952	0,157980818	0,1364	0,635254902	0,054715673	1,79809721	1,565072442	2,031121977	7,07381e-19
DRB1*13:02	0,05885764	0,056886228	0,059069021	0,940820902	1,340970888	0,660076946	0,735833394	0,9484505	Asthma	-0,486195676	-3,467953994	2,432857376	0,7284	0,968107317	0,038258861	0,882083109	0,853112218	0,911053999	7,01807e-14
DRB1*15:01	0,150043491	0,137724551	0,151364366	0,900800515	1,279690238	0,634092176	0,559742093	0,86907325	ATD	-0,508948988	-2,217482072	1,219309542	0,5678	0,899339837	0,144541229	0,814428206	0,794747678	0,834108733	3,06404e-62
C*07:02	0,164315353	0,14957265	0,165900735	0,928923707	1,267408292	0,680837626	0,641859083	0,946742148	RA	-0,5096757	-2,831765095	1,708853086	0,6266	0,968107317	0,151634863	0,865318181	0,828192224	0,902444139	3,8815e-11
B*07:02	0,149872629	0,126099707	0,152412281	0,778429696	1,103365463	0,549185933	0,159330528	0,626700077	AS	-0,522672324	-1,316282321	0,208064188	0,1644	0,635254902	0,144265533	0,619264373	0,551058447	0,6874703	1,48873e-17
DQB1*06:02	0,143213296	0,12962963	0,144676281	0,892260074	1,259776573	0,631959712	0,517136084	0,847528582	RA	-0,577469245	-2,4870145	1,211925147	0,5196	0,880591304	0,093143208	0,820854835	0,777724101	0,863985569	1,78611e-13
C*07:01	0,172060858	0,200854701	0,168964461	1,133364239	1,527274573	0,841050143	0,410742695	0,757881019	RA	-0,606889657	-2,141028301	0,795340533	0,4098	0,768609524	0,166817892	1,229099761	1,160610881	1,297588641	3,9952e-13
DPB1*11:01	0,013228258	0,018786127	0,012628625	1,569871933	2,836521428	0,86884515	0,135122069	0,626700077	CD	-0,622331143	-1,492497975	0,182926993	0,1288	0,635254902	0,024075082	2,064080812	1,773833401	2,354328223	5,47137e-24
B*08:01	0,136003397	0,162756598	0,133145363	1,224831066	1,848917882	0,811399551	0,334412194	0,757881019	ATD	-0,66590138	-2,033642778	0,700586044	0,3456	0,74189011	0,141720294	1,356020083	1,297771752	1,414268414	6,64707e-44
DQB1*03:01	0,158864266	0,16951567	0,157717091	1,129326347	1,415666019	0,900903165	0,291485817	0,757881019	ATD	-0,70479362	-2,032609477	0,608014046	0,2934	0,74189011	0,110857518	1,188346684	1,156672444	1,220020924	6,75485e-37
C*07:01	0,172060858	0,200854701	0,168964461	1,133364239	1,527274573	0,841050143	0,410742695	0,757881019	ATD	-0,708764053	-2,452957515	0,957540587	0,4092	0,768609524	0,166817892	1,193191918	1,155506812	1,230877023	5,85502e-28
DQA1*01:02	0,215946844	0,203966006	0,217244554	0,961997177	1,23152695	0,751456205	0,758506851	0,9484505	Asthma	-0,75473883	-5,995773641	4,236425993	0,7496	0,968107317	0,210227722	0,94996133	0,935542589	0,964380072	3,38584e-11
DQB1*06:02	0,143213296	0,12962963	0,144676281	0,892260074	1,259776573	0,631959712	0,517136084	0,847528582	ATD	-0,791556734	-3,299308	1,683430493	0,5152	0,880591304	0,093143208	0,865873028	0,840156703	0,891589353	2,00993999999999e-21
DRB1*04:04	0,032328211	0,041916168	0,031300161	1,374412388	2,077620558	0,909217713	0,131411841	0,626700077	RA	-0,818764862	-1,949405959	0,223342566	0,1224	0,635254902	0,042277966	1,474651956	1,382577991	1,566725921	3,38066e-34
A*02:01	0,294475138	0,255681818	0,298653611	0,736203065	0,905038476	0,598863991	0,003647096	0,071726219	MS	-0,897557449	-1,59003651	-0,284097454	0,0036	0,093936842	0,261593171	0,710914578	0,659006524	0,762822631	5,23277999999999e-20
DQA1*01:01	0,112126246	0,080736544	0,115526235	0,639486212	0,887761746	0,460644557	0,007555259	0,089152057	CD	-0,906474038	-1,644480592	-0,232051666	0,0074	0,093936842	0,113498146	0,61065752	0,550262515	0,671052526	1,44979e-22
DPB1*04:01	0,424570785	0,437861272	0,423136888	1,093228916	1,313101556	0,910172909	0,340417131	0,757881019	Psoriasis	-0,911556347	-3,033290729	0,95724234	0,3374	0,74189011	0,430760873	1,102724571	1,069167604	1,136281538	3,01551e-10
B*07:02	0,149872629	0,126099707	0,152412281	0,778429696	1,103365463	0,549185933	0,159330528	0,626700077	T1D	-0,929250184	-2,374898883	0,35873506	0,1612	0,635254902	0,144265533	0,763725384	0,710253059	0,817197708	4,50151e-14
B*35:03	0,014576847	0,017595308	0,014254386	1,2944777	2,3854493	0,702455725	0,407901885	0,757881019	ATD	-0,962645105	-3,423211942	1,377420099	0,4042	0,768609524	0,009702854	1,307507954	1,207936202	1,407079705	5,17143e-12
DQB1*05:01	0,123545706	0,086894587	0,127493096	0,626578201	0,856587916	0,458330353	0,003386069	0,071726219	CD	-1,024105632	-1,896273003	-0,331192777	0,0042	0,093936842	0,067707097	0,633510946	0,553971316	0,713050577	1,03303e-12
DRB1*11:01	0,067410844	0,073353293	0,066773676	1,15101402	1,589013215	0,833745914	0,392638486	0,757881019	Asthma	-1,136502416	-3,949603885	1,505622679	0,3944	0,768609524	0,041335716	1,131734034	1,097844394	1,165623674	5,49852e-16
DQB1*03:01	0,158864266	0,16951567	0,157717091	1,129326347	1,415666019	0,900903165	0,291485817	0,757881019	Asthma	-1,147944741	-3,360627528	1,005040417	0,2926	0,74189011	0,110857518	1,111762952	1,088935167	1,134590736	4,81024e-24
A*03:01	0,170165746	0,161931818	0,171052632	1,114943219	1,471816792	0,844601304	0,442517625	0,768596532	ATD	-1,153679134	-4,301225111	1,778168162	0,4556	0,818392593	0,140459306	1,098900352	1,072924985	1,124875719	5,29108e-15
DQB1*03:02	0,110803324	0,121082621	0,109696226	1,138830325	1,4948674	0,867591673	0,348936719	0,757881019	Asthma	-1,187262709	-3,83873459	1,361931634	0,3394	0,74189011	0,077824076	1,115716724	1,090968654	1,140464793	3,84816e-22
B*27:05	0,037220492	0,048387097	0,036027569	1,412300165	2,065703719	0,965574945	0,075169241	0,479719064	RA	-1,188760784	-2,623164054	0,110966475	0,074	0,5044	0,03883468	1,336966177	1,247671596	1,426260757	1,56484e-17
DRB1*01:01	0,106117715	0,074850299	0,109470305	0,629925988	0,894707665	0,443504359	0,009838409	0,096744356	CD	-1,199920412	-2,364669548	-0,299171942	0,0084	0,093936842	0,07775428	0,680346535	0,602297997	0,758395073	4,69017e-11
B*18:01	0,033823946	0,039589443	0,03320802	1,224366359	1,858020759	0,806811751	0,341483976	0,757881019	ATD	-1,235962414	-3,987401064	1,356286061	0,3374	0,74189011	0,035066842	1,177952781	1,128274601	1,22763096	2,71018e-14
B*07:02	0,149872629	0,126099707	0,152412281	0,778429696	1,103365463	0,549185933	0,159330528	0,626700077	Psoriasis	-1,26955371	-3,172349816	0,526763156	0,167	0,635254902	0,144265533	0,820948418	0,78156831	0,860328525	7,54176e-16
DPB1*04:01	0,424570785	0,437861272	0,423136888	1,093228916	1,313101556	0,910172909	0,340417131	0,757881019	ATD	-1,346215577	-4,289742443	1,483268568	0,3338	0,74189011	0,430760873	1,068453205	1,051446465	1,085459946	3,54041e-16
B*57:01	0,031701104	0,023460411	0,032581454	0,710239566	1,18537993	0,425551529	0,190449281	0,702281724	ATD	-1,356463309	-3,471524828	0,659766442	0,1842	0,677901887	0,038503148	0,777058999	0,742495228	0,81162277	1,06116e-28
B*08:01	0,136003397	0,162756598	0,133145363	1,224831066	1,848917882	0,811399551	0,334412194	0,757881019	Asthma	-1,488461864	-4,797077734	1,601431064	0,3444	0,74189011	0,141720294	1,14596835	1,107759977	1,184176722	1,15252e-15
B*07:02	0,149872629	0,126099707	0,152412281	0,778429696	1,103365463	0,549185933	0,159330528	0,626700077	RA	-1,569825199	-4,039703602	0,708486267	0,1654	0,635254902	0,144265533	0,852521372	0,816405634	0,88863711	1,55871e-13
A*01:01	0,174861878	0,183238636	0,173959608	0,790981606	1,094907438	0,571419903	0,157525185	0,626700077	ATD	-1,870651591	-4,735137921	0,699425289	0,1622	0,635254902	0,191110506	0,882190729	0,854525228	0,909856231	4,72298e-15
DRB1*04:04	0,032328211	0,041916168	0,031300161	1,374412388	2,077620558	0,909217713	0,131411841	0,626700077	ATD	-2,139905161	-5,280611476	0,687284771	0,1294	0,635254902	0,042277966	1,160228537	1,115247868	1,205209205	5,75457e-14
B*07:02	0,149872629	0,126099707	0,152412281	0,778429696	1,103365463	0,549185933	0,159330528	0,626700077	ATD	-2,273793999	-5,732595628	0,934967263	0,1606	0,635254902	0,144265533	0,895692605	0,874115047	0,917270162	3,17823e-19
C*03:04	0,109128631	0,081196581	0,112132353	0,596414919	0,826517921	0,430372708	0,001905756	0,071726219	Psoriasis	-2,443829794	-4,616867283	-0,873771044	0,0014	0,093936842	0,070094132	0,809386278	0,756205488	0,862567068	2,81823e-10
DRB1*01:01	0,106117715	0,074850299	0,109470305	0,629925988	0,894707665	0,443504359	0,009838409	0,096744356	ATD	-3,083486431	-5,686457263	-0,750579587	0,0098	0,09506	0,07775428	0,860811268	0,834472543	0,887149992	7,91106e-22
DRB1*04:04	0,032328211	0,041916168	0,031300161	1,374412388	2,077620558	0,909217713	0,131411841	0,626700077	Asthma	-3,437638877	-8,820924413	1,047744066	0,1366	0,635254902	0,042277966	1,096927402	1,064202591	1,129652212	1,21573e-09
B*57:01	0,031701104	0,023460411	0,032581454	0,710239566	1,18537993	0,425551529	0,190449281	0,702281724	Asthma	-3,463717567	-9,533313967	1,724818672	0,1852	0,677901887	0,038503148	0,905940181	0,876409467	0,935470896	2,85858e-09
C*04:01	0,115352697	0,08974359	0,118106618	0,72422983	1,004576457	0,52211939	0,053279378	0,39293541	Asthma	-3,917895041	-8,682451105	0,070739409	0,0546	0,44135	0,072050756	0,920947728	0,898440465	0,943454991	3,99388e-11
B*35:01	0,070336824	0,051319648	0,072368421	0,644181807	0,99325111	0,417789818	0,046519091	0,392089479	Asthma	-4,144630266	-8,964135284	-0,197702189	0,0392	0,345672727	0,041960393	0,899328415	0,871127238	0,927529591	3,30778e-11
DRB1*01:01	0,106117715	0,074850299	0,109470305	0,629925988	0,894707665	0,443504359	0,009838409	0,096744356	Asthma	-4,564157997	-8,580760597	-1,110611194	0,0108	0,099771429	0,07775428	0,903700752	0,882776935	0,924624569	1,02108e-17
DQA1*01:01	0,112126246	0,080736544	0,115526235	0,639486212	0,887761746	0,460644557	0,007555259	0,089152057	Asthma	-4,881696985	-8,85052451	-1,29101466	0,0058	0,093936842	0,113498146	0,912483752	0,895094476	0,929873028	4,53378e-21
DQB1*05:01	0,123545706	0,086894587	0,127493096	0,626578201	0,856587916	0,458330353	0,003386069	0,071726219	Asthma	-5,353845078	-10,04785248	-1,69217825	0,0046	0,093936842	0,067707097	0,916386555	0,89283586	0,93993725	2,75267e-11
DQA1*01:01	0,112126246	0,080736544	0,115526235	0,639486212	0,887761746	0,460644557	0,007555259	0,089152057	ATD	-5,971314337	-11,8086487	-1,569350381	0,0088	0,093936842	0,113498146	0,927861317	0,904750444	0,95097219	3,81955e-09
